# Medicine carbon footprinting across National Health Service trusts in England, 2021–2024: a longitudinal study using Freedom of Information requests

**DOI:** 10.64898/2026.10.09.26365120

**Authors:** Haroon Taylor, Nazneen Rahman

## Abstract

**Introduction:** Medicines account for 20% of the National Health Service (NHS) carbon footprint, but it is unclear how consistently they are measured by individual NHS trusts. This study assessed medicine carbon footprint (MCF) practices across NHS trusts in England and whether these changed between 2021 and 2024.

**Methods:** Freedom of Information requests were sent to NHS trusts about MCF practices in 2021 and 2024. Responses were analysed to determine the proportion of trusts calculating MCFs, the medicines included and the emission factors used for spend-based calculations. Reported spend-based factors were compared with the median factor for each year to assess the effect of factor choice on MCFs.

**Results:** Of 196 trusts included in analysis, 178 (91%) responded for 2021 and 182 (93%) for 2024. Among responding trusts, 30 of 178 calculated MCFs in 2021 compared with 46 of 182 in 2024. Spend-based medicine footprinting increased from 19 trusts in 2021 to 31 in 2024. Ten different factors were used by 15 trusts in 2021 and 13 by 21 trusts in 2024. Reported factors ranged from 31% below to 258% above the median in 2024.

**Conclusions:** Medicine carbon footprinting remained uncommon, with only one-quarter of responding NHS trusts calculating a footprint in 2024. Among trusts using spend-based methods, wide variation in emission factors produced substantially different estimated MCFs. Clear national guidance on spend-based methodology could improve consistency in the short term, while greater use of standardised product-level approaches may better support medicine decarbonisation over time.
