## Supplementary file S1 for "Medicine carbon footprinting across National Health Service trusts in England, 2021–2024: a longitudinal study using Freedom of Information requests"

### Sheet: Sheet1
trust_code	trust_name	response_category_2021	medicines_covered_2021	top_down_factor_2021	response_category_2024	medicines_covered_2024	top_down_factor_2024
RCF	Airedale NHS Foundation Trust	No			No
RBS	Alder Hey Children's NHS Foundation Trust	No			No
RTK	Ashford and St Peter's Hospitals NHS Foundation Trust	No			No
RVN	Avon and Wiltshire Mental Health Partnership NHS Trust	No			No
RF4	Barking, Havering and Redbridge University Hospitals NHS Trust	No response			No
RFF	Barnsley Hospital NHS Foundation Trust	No			No
R1H	Barts Health NHS Trust	No response			No
RC1	Bedford Hospital NHS Trust	No			No
RWX	Berkshire Healthcare NHS Foundation Trust	No			No
RXT	Birmingham and Solihull Mental Health NHS Foundation Trust	No response			No
RYW	Birmingham Community Healthcare NHS Foundation Trust	No			No
RQ3	Birmingham Women's and Children's NHS Foundation Trust	No			No
TAJ	Black Country Healthcare NHS Foundation Trust	No			No
RXL	Blackpool Teaching Hospitals NHS Foundation Trust	No			No
RMC	Bolton NHS Foundation Trust	No			No
RVJ	North Bristol NHS Trust	Yes	Medicines (spend-based), Inhalers, Anaesthetics	0.15	Yes	Unspecified
RAE	Bradford Teaching Hospitals NHS Foundation Trust	No			No
RY2	Bridgewater Community Healthcare NHS Foundation Trust	No			No
RXQ	Buckinghamshire Healthcare NHS Trust	No			No
RWY	Calderdale and Huddersfield NHS Foundation Trust	No			No
RRK	University Hospitals Birmingham NHS Foundation Trust	No			Yes	Medicines (spend-based)	0.12
RT1	Cambridgeshire and Peterborough NHS Foundation Trust	Yes	Medicines (spend-based)		No
RYV	Cambridgeshire Community Services NHS Trust	No			No
RV3	Central and North West London NHS Foundation Trust	Yes	Inhalers		No
RA7	University Hospitals Bristol and Weston NHS Foundation Trust	Yes	Medicines (spend-based)	0.16	Yes	Medicines (spend-based)	0.13
RQM	Chelsea and Westminster Hospital NHS Foundation Trust	Yes	Inhalers, Anaesthetics		No
RXA	Cheshire and Wirral Partnership NHS Foundation Trust	No			Yes	Inhalers
RFS	Chesterfield Royal Hospital NHS Foundation Trust	No			No response
RJ8	Cornwall Partnership NHS Foundation Trust	No			No
RJR	Countess Of Chester Hospital NHS Foundation Trust	No			No
RXP	County Durham and Darlington NHS Foundation Trust	No			No
RYG	Coventry and Warwickshire Partnership NHS Trust	Yes	Medicines (spend-based)		No
RKB	University Hospitals Coventry and Warwickshire NHS Trust	Yes	Medicines (spend-based)		Yes	Medicines (spend-based), Inhalers, Anaesthetics	0.16
RX4	Cumbria Northumberland Tyne and Wear NHS Foundation Trust	No			No
RN7	Dartford and Gravesham NHS Trust	No			No response
RY8	Derbyshire Community Health Services NHS Foundation Trust	No			No
RXM	Derbyshire Healthcare NHS Foundation Trust	No			Yes	Unspecified
RWV	Devon Partnership NHS Trust	No			No
RP5	Doncaster and Bassetlaw Teaching Hospitals NHS Foundation Trust	No response			No
RBD	Dorset County Hospital NHS Foundation Trust	No			No response
RDY	Dorset Healthcare University NHS Foundation Trust	No			No
RWH	East and North Hertfordshire NHS Trust	No			No
RJN	East Cheshire NHS Trust	No			No
RNA	The Dudley Group NHS Foundation Trust	No			Yes	Medicines (spend-based)	0.18
RXR	East Lancashire Hospitals NHS Trust	No			No
RWK	East London NHS Foundation Trust	No			Yes	Medicines (spend-based)
RGT	Cambridge University Hospitals NHS Foundation Trust	Yes	Medicines (spend-based)	0.13	Yes	Medicines (spend-based)	0.19
RYC	East Of England Ambulance Service NHS Trust	No			Yes	Anaesthetics
RDE	East Suffolk and North Essex NHS Foundation Trust	No			No
RXC	East Sussex Healthcare NHS Trust	No			No
RVR	Epsom and St Helier University Hospitals NHS Trust	No response			No
R1L	Essex Partnership University NHS Foundation Trust	No			No
RDU	Frimley Health NHS Foundation Trust	Yes	Inhalers, Anaesthetics		No
RR7	Gateshead Health NHS Foundation Trust	No			No
RLT	George Eliot Hospital NHS Trust	No response			No
RTQ	Gloucestershire Health and Care NHS Foundation Trust	No response			No
RTE	Gloucestershire Hospitals NHS Foundation Trust	No			No
RP4	Great Ormond Street Hospital for Children NHS Foundation Trust	No			No
RN3	Great Western Hospitals NHS Foundation Trust	No			No
RXV	Greater Manchester Mental Health NHS Foundation Trust	No			No
RV9	Humber Teaching NHS Foundation Trust	No response			Yes	Medicines (spend-based)	0.21
TAD	Bradford District NHS Foundation Trust	Yes	Medicines (spend-based)	0.43	Yes	Medicines (spend-based)	0.28
RCD	Harrogate and District NHS Foundation Trust	No			No
R1A	Herefordshire and Worcestershire Health and Care NHS Trust	No			No
RY4	Hertfordshire Community NHS Trust	No			No response
RWR	Hertfordshire Partnership University NHS Foundation Trust	No			No
RQX	Homerton University Hospital NHS Foundation Trust	No			No
RWA	Hull University Teaching Hospitals NHS Trust	No			No
RTG	University Hospital of Derby and Burton NHS Foundation Trust	Yes	Medicines (spend-based), Anaesthetics	0.43	Yes	Medicines (spend-based), Anaesthetics	0.38
RYJ	Imperial College Healthcare NHS Trust	No response			No
R1F	Isle Of Wight NHS Trust	No			No
RGP	James Paget University Hospitals NHS Foundation Trust	No			No
RXY	Kent and Medway NHS and Social Care Partnership Trust	No			No
RYY	Kent Community Health NHS Foundation Trust	Yes	Medicines (spend-based)	0.2	Yes	Medicines (spend-based)	0.38
RNQ	Kettering General Hospital NHS Foundation Trust	No			No
RNU	Oxford Health NHS Foundation Trust	Yes	Medicines (spend-based), Inhalers	0.43	Yes	Medicines (spend-based), Inhalers	0.43
RW5	Lancashire & South Cumbria NHS Foundation Trust	No			No
RXN	Lancashire Teaching Hospitals NHS Foundation Trust	No			No
RGD	Leeds and York Partnership NHS Foundation Trust	No			No
RY6	Leeds Community Healthcare NHS Trust	No			No
RR8	Leeds Teaching Hospitals NHS Trust	No			No
RJ2	Lewisham and Greenwich NHS Trust	No			No
RY5	Lincolnshire Community Health Services NHS Trust	No			No
RP7	Lincolnshire Partnership NHS Foundation Trust	No			No
RBQ	Liverpool Heart and Chest NHS Foundation Trust	No response			No
RRU	London Ambulance Service NHS Trust	No			Yes	Anaesthetics
R1K	London North West University Healthcare NHS Trust	No			No
RWF	Maidstone and Tunbridge Wells NHS Trust	No			Yes	Medicines (spend-based), Inhalers, Anaesthetics
RCB	York and Scarborough Teaching Hospitals NHS Foundation Trust	Yes	Medicines (spend-based), Inhalers, Anaesthetics	0.43	No
RPA	Medway NHS Foundation Trust	No			Yes	Unspecified
RW4	Mersey Care NHS Foundation Trust	No			No
RAJ	Mid and South Essex NHS Foundation Trust	No			No
RBT	Mid Cheshire Hospitals NHS Foundation Trust	No			No
RXF	Mid Yorkshire Teaching NHS Trust	Yes	Inhalers, Anaesthetics		Yes	Inhalers
RRE	Midlands Partnership NHS Foundation Trust	No			Yes	Medicines (spend-based), Anaesthetics	0.43
RD8	Milton Keynes University Hospital NHS Foundation Trust	No			No
RP6	Moorfields Eye Hospital NHS Foundation Trust	No			No
RM1	Norfolk and Norwich University Hospitals NHS Foundation Trust	No			No
RMY	Norfolk and Suffolk NHS Foundation Trust	No			No
RY3	Norfolk Community Health and Care NHS Trust	No			No
RPY	The Royal Marsden NHS Foundation Trust	No			Yes	Medicines (spend-based), Anaesthetics	0.43
RNN	North Cumbria Integrated Care NHS Foundation Trust	No			No
RX6	North East Ambulance Service NHS Foundation Trust	No			No
RAT	North East London NHS Foundation Trust	No			No
RLY	North Staffordshire Combined Healthcare NHS Trust	No			No
RVW	North Tees and Hartlepool NHS Foundation Trust	No			No
RX7	North West Ambulance Service NHS Trust	No			No
RGN	North West Anglia NHS Foundation Trust	Yes	Inhalers, Anaesthetics		No
RNS	Northampton General Hospital NHS Trust	No			No
RP1	Northamptonshire Healthcare NHS Foundation Trust	No			No
RM3	Northern Care Alliance NHS Foundation Trust	No			Yes	Unspecified
RJL	Northern Lincolnshire and Goole NHS Foundation Trust	No			Yes	Inhalers, Anaesthetics
RTF	Northumbria Healthcare NHS Foundation Trust	No			Yes	Medicines (spend-based), Inhalers, Anaesthetics
RX1	Nottingham University Hospitals NHS Trust	No			No
RPG	Oxleas NHS Foundation Trust	No			Yes	Medicines (spend-based)	0.48
RJ6	Croydon Health Services NHS Trust	Yes	Medicines (spend-based), Inhalers, Anaesthetics	0.42	No
RTH	Oxford University Hospitals NHS Foundation Trust	No response			No response
RYX	Central London Community Healthcare NHS Trust	Yes	Medicines (spend-based), Inhalers, Anaesthetics		Yes	Medicines (spend-based), Inhalers, Anaesthetics	0.51
RT2	Pennine Care NHS Foundation Trust	No			Yes	Medicines (spend-based)
RHU	Portsmouth Hospitals NHS Trust	No			No
RPC	Queen Victoria Hospital NHS Foundation Trust	No			Yes	Medicines (spend-based), Inhalers, Anaesthetics
RL1	Robert Jones and Agnes Hunt Orthopaedic and District Hospital NHS Trust	No			No
RXE	Rotherham Doncaster and South Humber NHS Foundation Trust	No			No
RHW	Royal Berkshire NHS Foundation Trust	No			No
REF	Royal Cornwall Hospitals NHS Trust	No			No
RAL	Royal Free London NHS Foundation Trust	No			Yes	Inhalers, Anaesthetics
RAN	Royal National Orthopaedic Hospital NHS Trust	No			No
RGM	Royal Papworth Hospital NHS Foundation Trust	No			Yes	Medicines (spend-based)
RA2	Royal Surrey NHS Foundation Trust	No			No
RD1	Royal United Hospitals Bath NHS Foundation Trust	No			No
RNZ	Salisbury NHS Foundation Trust	No			No
RXK	Sandwell and West Birmingham Hospitals NHS Trust	No response			No
RCU	Sheffield Children's NHS Foundation Trust	No response			Yes	Medicines (spend-based)
RHQ	Sheffield Teaching Hospitals NHS Foundation Trust	No			Yes	Medicines (spend-based), Inhalers, Anaesthetics
RK5	Sherwood Forest Hospitals NHS Foundation Trust	No			Yes	Anaesthetics
RXW	Shrewsbury and Telford Hospital NHS Trust	No			No
R1D	Shropshire Community Health NHS Trust	No			No
RH5	Somerset NHS Foundation Trust	No			No
RYE	South Central Ambulance Service NHS Foundation Trust	No			No
RYD	South East Coast Ambulance Service NHS Foundation Trust	No			No
RV5	South London and Maudsley NHS Foundation Trust	No			No
RTR	South Tees Hospitals NHS Foundation Trust	No			No
R0B	South Tyneside And Sunderland NHS Foundation Trust	No			No response
RVV	East Kent Hospitals University NHS Foundation Trust	Yes	Medicines (spend-based)	0.34	Yes	Medicines (spend-based), Inhalers, Anaesthetics
RQY	South West London and St George's Mental Health NHS Trust	No			No
RXG	South West Yorkshire Partnership NHS Foundation Trust	No			No
RYF	South Western Ambulance Service NHS Foundation Trust	No response			No
RJ7	St George's University Hospitals NHS Foundation Trust	No			No
RWJ	Stockport NHS Foundation Trust	No response			No response
RXX	Surrey and Borders Partnership NHS Foundation Trust	Yes	Inhalers		Yes	Inhalers
RTP	Surrey and Sussex Healthcare NHS Trust	No			No
RDR	Sussex Community NHS Foundation Trust	Yes	Inhalers, Anaesthetics		No
RX2	Sussex Partnership NHS Foundation Trust	No			No
RMP	Tameside and Glossop Integrated Care NHS Foundation Trust	Yes	Inhalers, Anaesthetics		Yes	Inhalers, Anaesthetics
RNK	Tavistock and Portman NHS Foundation Trust	No			No
RX3	Tees, Esk and Wear Valleys NHS Foundation Trust	No			No
RBV	The Christie NHS Foundation Trust	No			No
REN	The Clatterbridge Cancer Centre NHS Foundation Trust	No			No
RX9	East Midlands Ambulance Service NHS Trust	No			Yes	Medicines (spend-based), Anaesthetics	0.51
RAS	The Hillingdon Hospitals NHS Foundation Trust	No			No
RTD	The Newcastle Upon Tyne Hospitals NHS Foundation Trust	No			No
RQW	The Princess Alexandra Hospital NHS Trust	No			No
RCX	The Queen Elizabeth Hospital, King's Lynn. NHS Foundation Trust	No			No response
RFR	The Rotherham NHS Foundation Trust	No			No
RHA	Nottinghamshire Healthcare NHS Foundation Trust	No			Yes	Medicines (spend-based)	0.51
RRJ	The Royal Orthopaedic Hospital NHS Foundation Trust	No			No
RN5	Hampshire Hospitals NHS Foundation Trust	Yes	Medicines (spend-based), Inhalers	0.28	Yes	Unspecified
RET	The Walton Centre NHS Foundation Trust	No			No
RA9	Torbay and South Devon NHS Foundation Trust	No			No response
RWD	United Lincolnshire Hospitals NHS Trust	No response			No
RRV	University College London Hospitals NHS Foundation Trust	No			No response
RJ1	Guy's and St Thomas' NHS Foundation Trust	No			Yes	Medicines (spend-based), Inhalers, Anaesthetics	0.58
RHM	University Hospital Southampton NHS Foundation Trust	Yes	Anaesthetics		No response
RJZ	King's College Hospital NHS Foundation Trust	Yes	Medicines (spend-based), Inhalers, Anaesthetics	0.59	Yes	Medicines (spend-based), Inhalers, Anaesthetics	0.58
RJC	South Warwickshire University NHS Foundation Trust	Yes	Medicines (spend-based), Inhalers	2.08	Yes	Medicines (spend-based), Inhalers, Anaesthetics	0.62
RL4	The Royal Wolverhampton NHS Trust	Yes	Medicines (spend-based)	0.16	Yes	Medicines (spend-based), Inhalers, Anaesthetics	0.62
R0D	University Hospitals Dorset NHS Foundation Trust	Yes	Anaesthetics		Yes	Anaesthetics
RWE	University Hospitals Of Leicester NHS Trust	No			No
RTX	University Hospitals Of Morecambe Bay NHS Foundation Trust	No			No
RJE	University Hospitals Of North Midlands NHS Trust	Yes	Inhalers, Anaesthetics		No
RK9	University Hospitals Plymouth NHS Trust	No			Yes	Medicines (spend-based)
RYR	University Hospitals Sussex NHS Foundation Trust	No			No
RBK	Walsall Healthcare NHS Trust	No response			No
RWW	Warrington and Halton Hospitals NHS Foundation Trust	No			No
RWG	West Hertfordshire Hospitals NHS Trust	No			No
RKL	West London NHS Trust	No			No response
RYA	West Midlands Ambulance Service University NHS Foundation Trust	No			No
RGR	West Suffolk NHS Foundation Trust	No			No
RKE	Whittington Health NHS Trust	No			No
RY7	Wirral Community Health and Care NHS Foundation Trust	No			No
RBL	Wirral University Teaching Hospital NHS Foundation Trust	No response			No
RWP	Worcestershire Acute Hospitals NHS Trust	No			No
RRF	Wrightington, Wigan and Leigh NHS Foundation Trust	No			No response
RLQ	Wye Valley NHS Trust	No			No response
R0A	Manchester University NHS Foundation Trust	Yes	Medicines (spend-based), Anaesthetics	0.13	Yes	Medicines (spend-based), Inhalers, Anaesthetics	0.62
RX8	Yorkshire Ambulance Service NHS Trust	No			No
